# Both vascular risk factors and common genetic variants influence penetrance of variants causing monogenic stroke

**DOI:** 10.1101/2022.05.24.22275509

**Authors:** Bernard PH Cho, Eric L Harshfield, Maha Al-Thani, Daniel J Tozer, Steven Bell, Hugh S Markus

**Author notes:** Correspondence to: Prof. Hugh Stephen Markus, University of Cambridge, Department of Clinical Neurosciences, Neurology Unit, R3, Box 83, Cambridge Biomedical Campus, Cambridge CB2 0QQ. contributed equally (Steven Bell, Hugh S Markus).

## Abstract

Monogenic forms of stroke have been thought to be rare with high penetrance. However, recent studies have reported typical monogenic stroke pathogenic variants are much commoner than expected in the general population. Whether such variants are associated with disease, and why the phenotype of these variants varies so widely remain unclear. In 454,787 individuals in UK Biobank, we identified typical pathogenic variants in *NOTCH3, HTRA1* and *COL4A1/2* genes in 1 in 467, 1 in 832 and 1 in 1353 subjects, respectively. Variants in all three genes were associated with stroke risk, and *NOTCH3* and *HTRA1* with dementia risk. Cardiovascular risk (assessed by Framingham cardiovascular risk score), polygenic risk (assessed by a polygenic stroke risk score), and variant location within each gene, were all associated with penetrance of *NOTCH3* and *HTRA1* variants. Our results suggest intensive cardiovascular risk factor modification may reduce stroke and dementia risk in individuals with such variants.
