## supplementary table 1 for "Both vascular risk factors and common genetic variants influence penetrance of variants causing monogenic stroke"

### Sheet: Sheet1
Supplementary table 1. The code list used for the retrieval of disease records.
Biobank Code Text	Code type	Code
Migraine	UK Biobank algorithmically defined migraine	131053
	UK Biobank self-report	Field 20002 Code 1265
	ICD9 for hospital record retrieval	346
	ICD10 for hospital record retrieval	G43
Migraine with aura	ICD9 for hospital record retrieval	3460
	ICD10 for hospital record retrieval	G431
Stroke	UK Biobank algorithmically defined stroke	42007
	UK Biobank self-report	Field 20002 Codes 1081,1086,1491,1583
	ICD9 for hospital and death record retrieval	430, 431, 434, 436
	ICD10 for hospital and death record retrieval	I60, I61, I63, I64
Date of stroke	UK Biobank algorithmically defined stroke	42006
	ICD9 for hospital and death record retrieval	430, 431, 434, 436
	ICD10 for hospital and death record retrieval	I60, I61, I63, I64
Ischaemic stroke	UK Biobank algorithmically defined ischaemic stroke	42009
	UK Biobank self-report	Field 20002 Code 1583
	ICD9 for hospital and death record retrieval	434, 436
	ICD10 for hospital and death record retrieval	I63, I64
Date of ischaemic stroke	UK Biobank algorithmically defined ischaemic stroke	42008
	ICD9 for hospital and death record retrieval	434, 436
	ICD10 for hospital and death record retrieval	I63, I64
Intracerebral haemorrhage (ICH)	UK Biobank algorithmically defined ICH	42011
	UK Biobank self-report	Field 20002 Codes 1491
	ICD9 for hospital and death record retrieval	431
	ICD10 for hospital and death record retrieval	I61
Date of ICH	UK Biobank algorithmically defined ICH	42010
	ICD9 for hospital and death record retrieval	431
	ICD10 for hospital and death record retrieval	I61
Family history of stroke	Illness of father	Field 20107 Code 2
	Illness of mother	Field 20110 Code 2
Vascular dementia	UK Biobank algorithmically defined vascular dementia	42023
	ICD9 for hospital and death record retrieval	290.2,2903,2904,2912,2941,3310,3311,3312,3315
	ICD10 for hospital and death record retrieval	F00, F01, F02, F03, G30, A81.0, F05.1,F10.6,G31.0,G31.1,G31.8,I67.3
Date of vascular dementia	ICD9 for hospital and death record retrieval	290.2,2903,2904,2912,2941,3310,3311,3312,3315
	ICD10 for hospital and death record retrieval	F00, F01, F02, F03, G30, A81.0, F05.1,F10.6,G31.0,G31.1,G31.8,I67.3
All-cause dementia	UK Biobank algorithmically defined dementia	42019
Epilepsy	UK Biobank algorithmically defined epilepsy	131049
	UK Biobank self-report	Field 20002 Code 1264
	ICD9 for hospital and death record retrieval	345
	ICD10 for hospital and death record retrieval	G40
